# Subthalamic Nucleus(STN) versus Globus Pallidus Internus(GPi) targeted with Deep Brain Stimulation in Parkinson’s Disease: A Systematic Review and Meta-Analysis of tremor outcome

**DOI:** 10.1101/2025.10.22.25338560

**Authors:** Farzan Fahim, MohammadAmin Farajzadeh, Seyyed Mohammad Hosseini Marvast, Afarinesh Hasheminejad, Maral Moafi, Ghazaleh Ghaffaripour Jahromi, Kimia Janeshin, Sayeh Oveisi, Alireza Zali

## Abstract

**Background:** Deep Brain Stimulation (DBS) is an established and effective treatment for patients with Parkinson’s disease (PD). Over recent decades, several brain targets have been explored for DBS, including the subthalamic nucleus (STN) and the globus pallidus internus (GPi). However, the relative efficacy of these targets in controlling tremor remains a subject of debate. This study aimed to systematically compare tremor outcomes between STN-DBS and GPi-DBS in patients with PD.

**Methods:** A prospectively registered protocol guided a comprehensive search of PubMed, Embase, Scopus and Web of science for randomized and controlled studies comparing tremor outcomes between STN-DBS and GPi-DBS. Standardized mean differences (Hedges’ g) in tremor reduction were extracted and synthesized using a random-effects model. The primary outcomes included the overall magnitude of tremor improvement, inter-study heterogeneity, and inter-individual variability in short-term response.

**Results:** Both STN-DBS and GPi-DBS yielded substantial and durable tremor reductions, typically ranging from 70% to 90% improvement from baseline. Meta-analytic pooling revealed no significant long-term difference between targets (Hedges’ g = –0.08; 95% CI, –0.53 to 0.38; p = 0.74), with minimal inter-study heterogeneity (I² = 0%). However, short-term postoperative data indicated a modest but consistent early advantage for STN-DBS in achieving faster tremor relief. Importantly, clinical follow-up findings revealed considerable variability in the magnitude and timing of tremor improvement across individual patients, independent of target.

**Conclusions:** STN-DBS and GPi-DBS are equally effective for long-term tremor control in PD. Nevertheless, the transient early benefit observed with STN stimulation and the pronounced individual variability in treatment response emphasize the importance of personalized DBS planning. Tailoring target selection and programming to patient-specific clinical profiles may optimize both short- and long-term outcomes
