## Supplementary material for "Subthalamic Nucleus(STN) versus Globus Pallidus Internus(GPi) targeted with Deep Brain Stimulation in Parkinson’s Disease: A Systematic Review and Meta-Analysis of tremor outcome": Sup_2

### Sheet: Exclusion_sheet_part_1
	Title	doi	authors	year	journal	origin	reason for exclusion
21	Tremor dominant parkinsonism — Lesion or deep brain stimulation?	10.1016/j.jns.2013.07.497	E. Sokolova; T. Aziz; D. Nandi; P. Bain	2013	Journal of the Neurological Sciences – WCN 2013 Abstracts Supplement	UK	Conference abstract
1	Treatment of Parkinsonism through brain stimulation	10.1016/j.parkreldis.2025.107751	L.U. Alimbekova 1, D.B. Abdieva 2. 1 Tashkent	2025	Parkinsonism and Related Disorders (Abstracts) 134 (2025)	Tashkent, Uzbekistan	Conference abstract
2	Symptom Specific Sweetspot, DTI, and Resting State fMRI Analysis of the STN and GPi Regions in the CSP 468 Randomized Controlled Trial of DBS Stimulation in Parkinson's Patients	10.3171/2023.5.JNS.AANS2023abstracts	S. D'Souza, V. Seshadri, J. Toms, P. Larson, P. Koch and K. Holloway	2023	AANS 2023 Annual Scientific Meeting Abstracts; J Neurosurg 138 (May 2023)	USA	Conference abstract
12	Simultaneous DBS local evoked potentials in the subthalamic nucleus and globus pallidus during local and remote deep brain stimulation	10.1016/j.brs.2023.01.680	Stephen L. Schmidt; Jahrane Dale; Dennis A. Turner; Warren M. Grill	2023	Brain Stimulation 16 (2023) 117–409 – Meeting Abstracts (P3.024)	Duke University, USA	Conference abstract
13	Unilateral deep brain stimulation in Parkinson disease improves ipsilateral symptoms regardless of laterality (P1.220)	10.1016/S1353-8020(09)70342-6	K. Shemisa; H. Fernandez	2009	Parkinsonism and Related Disorders 15S2 (2009) S29–S199 – Poster presentations	University of Florida, Gainesville, USA	Conference abstract
14	A symptom-based approach using unilateral subthalamic nucleus and contralateral globus pallidus interna deep brain stimulation for Parkinson disease treatment	10.1002/mdc3.12744	Linbin Wang; Dianyou Li; Yixin Pan; Bomin Sun; Zhang Cheng; Yingying Zhang	2019	Movement Disorders Clinical Practice 2019; 6(S1): S11–S164 (Abstracts)	Shanghai, China	Conference abstract
6	Tailored deep brain stimulation with directional leads for movement disorders: 12 months follow-up of a multicenter series	10.1159/000478281	A. Landi, D. Pirillo, M. Piacentino, G. Guzzi, A. Padoan, C. Cavandoli, et al.	2017	Stereotactic and Functional Neurosurgery 95(suppl 1):1–460	Italy	Conference abstracts
16	A symptom-based procedure using unilateral STN and contralateral GPi DBS for Parkinson disease treatment	10.1159/000501568	C. Zhang1, L. Wang1, B. Sun1, D. Li	2019	Stereotactic and Functional Neurosurgery 97(suppl 1):1–559		Conference abstract
17	Success of Targeting Rationale in Deep Brain Stimulation for Parkinson’s Disease (P5.380)	10.1212/WNL.86.16_supplement.P5.380	Andra Farcas; Joohi Jimenez Shahed	2016	Neurology vol. 86 (16_supplement)	USA	Conference abstract
18	Responsiveness of parkinson's disease motor subtypes to subthalamic nucleus (STN) versus globus pallidus internus (GPI) deep brain stimulation (DBS): An additional analysis of the va CSP #468 study	10.1212/WNL.80.7_supplement.S23.006	M. Katz, M. San Luciano, P. Luo, K. Carlson, W. Marks, P. Larson, et al.	2013	Neurology vol. 80 (7_supplement)	USA	Conference abstract
11	Use of a new stimulation field visualization tool in parkinson's disease subjects treated with subthalamic nucleus deep brain stimulation (Sub-Analysis From INTREPID RCT)	10.1002/mds.28268	P. Prakash, D. Romero, M. Volz, P. Starr, S. Wang, M. San Luciano, et al.	2020	Movement Disorders vol. 35 (S1)	USA	Conference abstract
no pdf	Unilateral subthalamic versus unilateral pallidal stimulation in parkinson's disease: A randomized double-blind crossover study	10.1002/mds.28794	C. C. Zhang, Z. T. Zeng, L. B. Wang, W. K. Shi, Z. Y. Lin, B. M. Sun, et al.	2021	Movement Disorders vol. 36 (S1)		Conference abstract
5	Uniform qualitative electrophysiological changes in postoperative rest tremor	10.1002/mds.20712	N. Kovacs, I. Balas, Z. Illes, L. Kellenyi, T. P. Doczi, J. Czopf, et al.	2006	MOVEMENT DISORDERS 2006 Vol. 21 Issue 3 Pages 318-324	Pecs, Hungary	exclude due to results of patient type and intervention type not being reported seperatly
10	Short- and Long-Term Outcomes of Deep Brain Stimulation in Patients 70 Years and Older with Parkinson Disease	10.1016/j.wneu.2016.06.001	M. Mathkour, J. Garces, T. Scullen, J. Hanna, E. Valle-Giler, L. Kahn, et al.	2017	WORLD NEUROSURGERY 2017 Vol. 97	USA	tremor not reported only general UPDRS III score
19	Surgical outcome F parkinson's disease at the stereotactic and functional neurosurgery and radiosurgery unit, Mexico general hospital, between 1992 and 2009	N/A	S. Li, F. Jiménez, J. Soto, F. Velasco, J. D. Carrillo-Ruíz, P. Gómez, et al.	2010	Revista Mexicana de Neurociencia	Mexico	no tremor ourcome reported
3	Quality of life of patients with Parkinson’s disease: a comparison between preoperative and postoperative states among those who were treated with deep brain stimulation	10.1590/0004-282X-ANP-2021-0048	M. E. T. de Lucca, J. F. Maffini, M. G. Grassi, A. E. Abdala, R. M. Nisihara, A. N. Francisco, et al.	2021	Arquivos de Neuro-Psiquiatria vol. 80	Paraná, Brazil	the STN vs GP is not reported seperately
9	Tuning Frequencies across Leads with Interleaving Deep Brain Stimulation to Treat Asymmetric Tremor in Parkinson's Disease	10.1017/cjn.2020.64	M. Marano, F. Motolese, D. Marruzzo, R. A. Ricciuti, V. Di Lazzaro and M. Pilleri	2020	Canadian Journal of Neurological Sciences	Italy	case report
20	Thalamic, subthalamic nucleus and internal pallidum stimulation in Parkinson's disease	10.1007/BF03161080	P. Limousin-Dowsey; P. Pollak; N. Blercom	1999	Journal of Neurology vol. 246 (S2)	UK,France	review
7	Synchronized neuronal discharge in the basal ganglia of parkinsonian patients is limited to oscillatory activity	10.1523/JNEUROSCI.22-07-02855.2002	R. Levy, W. D. Hutchison, A. M. Lozano and J. O. Dostrovsky	2002	The Journal of Neuroscience vol. 22 (7)	canada	electrophysiological study before turning the DBS stimulation on

### Sheet: inclusion_sheet_part1
	Title	Year	DOI	Authors	origin	Population	Intervention	STN	GP	follow up	Comparison	Outcome	Study Design
4	STN vs. Pallidal Stimulation in Parkinson Disease: Improvement With Experience and Better Patient Selection	2006	10.1111/j.1525-1403.2006.00038.x	A. L. Green, R. G. Bittar, P. Bain, R. B. Scott, C. Joint, R. Gregory, et al.	London, UK	39PD	DBS meds were stopped during assesment	29	10	every 6 monthvfor 6 years	tremor reduced from 5.9 to3.2 in GP from 7 to 3.5 in STN	STN has a much greater effect on reducing the overall and the individual “off” scores, whereas GPi targeting had a slightly better effect on postoperative “on” scores. However, both targets significantly improved “off” scores in parts 3 and 4 (motor and dyskinesia/freezing symptoms, respectively) but GPi did not have a significant effect on part 2 scores (ADL). The motor scores are further broken…	prospective cohort
8	Revisiting the L-Dopa Response as a Predictor of Motor Outcomes After Deep Brain Stimulation in Parkinson's Disease	2021	10.3389/fnhum.2021.604433	Z. Lin, X. Zhang, L. Wang, Y. Zhang, H. Zhou, Q. Sun, et al.	china	38PD	DBS meds were stopped during assesment	18(bilateral)	20(bilateral)	7months	Regarding MDS UPDRS-III subscores, the tremor score was significantly lower in the MedOff/StimOff state (8.0 ± 5.5) than that in the MedOff state (11.1 ± 6.4) (p = 0.021) in STN group. This tendency was also observed in GPi group, although it was not statistically significant (4.4 ± 5.4 versus 5.8 ± 5.7, p = 0.107).	(1) a solid therapeutic effect of GPi-DBS in treating L-dopa-responsive tremors; (2) a negative effect of age at (3) a possible preference of STN- to GPi-DBS in L-dopa-resistant tremor control, and (4) a possible preference of GPi- to STN-DBS in elderly PD patients who have a satisfactory dopamine response	prospective cohort
15	STN Versus GPi Deep Brain Stimulation for Action and Rest Tremor in Parkinson's Disease	2020	10.3389/fnhum.2020.578615	J. K. Wong, V. T. Viswanathan, K. S. Nozile-Firth, R. S. Eisinger, E. L. Leone, A. M. Desai, et al.	USA	88PD	DBS meds were stopped during assesment	57(50 unilateral)	31(25 unilateral)	12months	STN was significantly better at 6 months flolowup in reducing action tremor but not at later followups \\\ no difference between groups in resting tremor\\\the percentage number of “optimal responders” for RT remained significantly higher in the STN group compared to the GPi group at 6 months (χ2 = 10.4, p = 0.01) and at 12 months (χ2 = 4.8, p = 0.03).	Both STN and GPi DBS reduced PD associated AT and RT at 12 months follow-up. There was no advantage of either brain target in the management of RT or AT. One nuance of the study was that STN DBS was more effective in suppressing AT in the early postoperative period, however, this effect diminished over time. Clinicians should be aware that it may take longer to achieve a similar tremor outcome wh…	retrospective cohort

### Sheet: inclusion_shee_part1
title	year	doi	author	study design	population	intervention	comparison	outcome
STN vs. Pallidal Stimulation in Parkinson Disease: Improvement With Experience and Better Patient Selection	2006		Green AL et al.	Prospective cohort	Adults with idiopathic PD (N=39)	Bilateral STN DBS (n=29) or GPi DBS (n=10)	Direct comparison: STN vs GPi	UPDRS III motor incl. tremor subscore; serial follow-up ≥6-month intervals
Revisiting the L-Dopa Response as a Predictor of Motor Outcomes After Deep Brain Stimulation in Parkinson’s Disease	2021	10.3389/fnhum.2021.604433	Lin Z et al.	Retrospective cohort	Adults with idiopathic PD (N=38)	Bilateral GPi DBS (n=20) or STN DBS (n=18)	correlation with preop L-dopa responsiveness	MDS-UPDRS III tremor & non-tremor subscores (MedOff/StimOff vs MedOff/StimOn); median 7 mo
STN Versus GPi Deep Brain Stimulation for Action and Rest Tremor in Parkinson’s Disease	2020	10.3389/fnhum.2020.578615	Wong JK; Viswanathan VT; Nozile-Firth KS; et al.	Retrospective cohort	Adults with PD (N=88; 57 STN, 31 GPi)	STN DBS vs GPi DBS (unilateral or staged bilateral)	Direct STN vs GPi; OFF-med/ON-stim	UPDRS-III item 21 (action/postural tremor) & item 20 (rest tremor) at ~6 and ~12 months

### Sheet: exclusion_sheet_part1
Title	doi	authors	year	journal	origin	reason for exclusion
Quality of life of patients with Parkinson’s disease: a comparison between preoperative and postoperative states among those who were treated with deep brain stimulation	10.1590/0004-282X-ANP-2021-0048	De Lucca MET; Maffini JF; Grassi MG; Abdala AE; Nisihara RM; Francisco AN; Farah M; Kumer THF de O	2022	Arq Neuropsiquiatr	Brazil	No tremor outcome reported (UPDRS-III total/PDQ-39 only); tremor-specific measure/subscore not provided
Synchronized Neuronal Discharge in the Basal Ganglia of Parkinsonian Patients Is Limited to Oscillatory Activity		Levy R; Hutchison WD; Lozano AM; Dostrovsky JO	2002	Journal of Neuroscience	Canada	Intraoperative neurophysiology; no post-DBS tremor outcome; not a clinical tremor outcome study
Uniform qualitative electrophysiological changes in postoperative rest tremor	10.1002/mds.20712	Kovacs N; Balas I; Illes Z; Kellenyi L; Doczi TP; Czopf J; Poto L; Nagy F	2006	Movement Disorders	Hungary	DBS target not specified as STN/Gpi, mixed ET+PD; cannot extract STN/GPi tremor outcomes
Short- and Long-Term Outcomes of Deep Brain Stimulation in Patients 70 Years and Older with Parkinson Disease	10.1016/j.wneu.2016.06.001	Mathkour M; Garces J; Scullen T; et al.	2016	World Neurosurgery	USA	No tremor-specific outcome (UPDRS-III total only); mixed targets (STN majority, some Vim/GPi)
Surgical outcome of Parkinson’s disease at the stereotactic and functional neurosurgery and radiosurgery unit, Mexico General Hospital, 1992–2009		Sandoval LI; Jiménez F; Soto J; Velasco F; Carrillo-Ruíz JD; Gómez P; Suárez R	2010	Rev Mex Neuroci	Mexico	Mixed surgical modalities; no tremor-specific outcome; not limited to STN/GPi DBS tremor results
Thalamic, subthalamic nucleus and internal pallidum stimulation in Parkinson’s disease		Limousin P; Pollak P; Van Blercom N; Krack P; Benazzouz A; Benabid A-L	1999	Journal of Neurology (Suppl 2)	France/UK	Narrative review; not an original study with extractable tremor outcomes per target
Tuning Frequencies Across Leads with Interleaving Deep Brain Stimulation to Treat Asymmetric Tremor in Parkinson’s Disease	10.1017/cjn.2020.64	Marano M; Motolese F; Marruzzo D; Ricciuti RA; Di Lazzaro V; Pilleri M	2020			Case report
Unilateral subthalamic versus unilateral pallidal stimulation in Parkinson’s disease: A randomized double-blind crossover study	10.1002/mds.28794	Zhang CC; Zeng ZT; Wang LB; Shi WK; Lin ZY; Sun BM; et al.	2021	Movement Disorders (36 Suppl 1): S200	China	Conference abstract ; no full text or extractable tremor outcomes
A symptom-based procedure using unilateral STN and contralateral GPi DBS for Parkinson disease treatment	10.1159/000501568	Zhang C; Wang L; Sun B; Li D	2019	Stereotactic and Functional Neurosurgery	China (Ruijin Hospital, Shanghai Jiao Tong University)	Conference abstract (supplement); combined unilateral STN + contralateral Gpi ; no tremor-specific outcome reported
Movement Disorders Clinical Practice 2019 – Abstracts (MDS Congress)	10.1002/mdc3.12744		2019	Movement Disorders Clinical Practice (Abstracts Supplement)		Conference abstracts supplement; no full-text patient-level tremor outcomes
Unilateral deep brain stimulation in Parkinson disease improves ipsilateral symptoms regardless of laterality	10.1016/S1353-8020(09)70342-6	Shemisa K; Hass CJ; Foote KD; Okun MS; et al.	2009	Parkinsonism & Related Disorders (Supplement, Abstract P1.220)	USA	Conference abstract; not a full article with extractable tremor outcomes
Simultaneous DBS local evoked potentials in the STN and GPi during local and remote deep brain stimulation	10.1016/j.brs.2023.01.680	Schmidt SL; Dale J; Turner DA; Grill WM	2023	Brain Stimulation (Conference Abstracts)		conference abstract; no clinical tremor outcome reporting
Cognitive and psychiatric symptoms are associated with walking difficulties in mild Parkinson’s disease	10.1002/mds.28268	Lindholm B; Brågårdh C; Hagell P; Nilsson CH	2020	Movement Disorders (MDS Virtual Congress Abstract)	Sweden	Conference abstract; not DBS tremor outcomes
17th Quadrennial Meeting of the WSSFN, Berlin 2017 – Abstracts	10.1159/000478281		2017	Stereotactic and Functional Neurosurgery (Abstracts Supplement)		Conference abstracts ; no extractable STN/GPi tremor outcomes
AANS 2023 Annual Scientific Meeting – Oral Presentations (Abstracts)	10.3171/2023.5.JNS.AANS2023abstracts		2023	Journal of Neurosurgery (Abstracts)		Conference abstracts; no full-text patient-level tremor outcomes
Treatment of Parkinsonism through brain stimulation	10.1016/j.parkreldis.2025.107751	Alimbekova LU; et al.	2025	Parkinsonism & Related Disorders (Vol. 134, 107751)		no full text,Not a target-specific STN vs GPi tremor outcomes paper ; no extractable tremor subscores
Responsiveness of Parkinson’s Disease Motor Subtypes to Subthalamic Nucleus (STN) Versus Globus Pallidus Internus (GPi) Deep Brain Stimulation (DBS): An Additional Analysis of the VA CSP #468 Study (S23.006)	10.1212/WNL.80.7_Supplement.S23.006	Katz M; San Luciano M; Luo P; Carlson K; Marks W; Larson P; et al.	2013	Neurology 80(7 Suppl): S23.006 (AAN Annual Meeting Abstracts)	USA (VA multicenter)	Conference abstract; not a full peer‑reviewed article with extractable tremor subscores
Success of targeting rationale in deep brain stimulation for Parkinson's disease	10.1212/WNL.86.16_Supplement.P5.380	Farcas A; Shahed JJ	2016	Neurology 86(16 Suppl): P5.380 (AAN abstracts)	USA	Conference abstract; not a full peer‑reviewed article with tremor subscores
STN-DBS Retrospective/Prospective Study With a Follow-up Time of Minimum 10 Years	NCT01575132		2012	ClinicalTrials.gov registry	Denmark	Trial registry entry; no peer‑reviewed full text with extractable tremor outcomes
Scalar Closed-Loop STN/GPi DBS Based on Evoked and Spontaneous Potentials (Intraoperative Studies)	NCT03270657 (intraop) / NCT03815656 (implanted RC+S)	Duke University	2017	ClinicalTrials.gov / NIH listings	USA	Intraoperative/physiology study; no clinical tremor outcomes
State-dependent Pathophysiological Oscillations in Parkinson's Disease and Treatment With DBS Using the Medtronic RC+S	NCT04011449	University of Minnesota	2019	ClinicalTrials.gov registry	USA	Device physiology/recording study; not reporting STN/GPi tremor subscores

### Sheet: inclusion_sheet_part2_1
	Title	Year	DOI	Authors	origin	Population	Intervention	STN	GP	follow up	Comparison	Outcome	Study Design
48	Interactions between deep brain stimulation and levodopa in Parkinson's disease	2001	10.1212/wnl.57.10.1835	J. G. Nutt, S. L. Rufener, J. H. Carter, V. C. Anderson, R. Pahwa, J. P. Hammerstad, et al.	USA	12PD	STN + GP (both bilateral)	6	6	4 days	each infevidual is reported but no satistical comparision between groups	Deep brain stimulation decreased the average hourly tremor score by 80% (see table 3). Coefficient of variation was not affected. By chance, tremor was more prominent in the group of subjects receiving STN stimulation (p 0.03 by two-way ANOVA), and consequently the effect of stimulation on tremor was more prominent in this group (see table 3).	RCT?(Except for the subject from University of Kansas, the stimulation site was determined randomly. )
62	Effects of Unilateral Stimulation in Parkinson's Disease: A Randomized Double-Blind Crossover Trial	2021	10.3389/fneur.2021.812455	Z. Zeng, L. Wang, W. Shi, L. Xu, Z. Lin, X. Xu, et al.	China	8 PD	STN + GP both contaleteral and in the same patient	8	8	23-36 montha	Improvement in motor symptoms was greater in all sub-scores favoring STN. The effects of STN+ were seen on both sides of the body, while GPi+ mainly acted on the contralateral side		Randomized croos over
76	Pallidal vs subthalamic nucleus deep brain stimulation in Parkinson disease	2005	10.1001/archneur.62.4.554	V. C. Anderson, K. J. Burchiel, P. Hogarth, J. Favre and J. P. Hammerstad	USA	23PD	STN +GP	10	10	3,6,12 moths	it does compare the tremor between STN and GP but it is reported only in the plot we might have to email the authors to gain more data		RCT

### Sheet: exclusion_shee_part2_1
	Title	doi	authors	year	journal	origin	reason for exclusion
63	Oscillatory neuronal activity in the basal ganglia and the ventral thalamus in patients with Parkinson's disease	10.1016/j.clinph.2018.04.224	P. Zhuang, M. Hallett, G. Du, Y. Zhang and Y. Li	2018	Clinical Neurophysiology vol. 129 pp. 89-90	china USA	conference abstract
30	Levodopa challenge test for prediction of deep brain stimulation efficacy on motor functions for parkinson's disease	10.1002/mds.28268	Z. Y. Lin, Y. Y. Zhang, L. B. Wang, C. C. Zhang, B. M. Sun and D. Y. Li	2020	Movement Disorders vol. 35 (S1)	china	conference abstract
53	Quality of life after globus pallidus vs subthalamic nucleus DBS; insights from the Parkinson's outcomes project registry	10.1002/mds.28794	A. Ramirez-Zamora, M. Rafferty, N. Dahodwala, M. Neault, A. Naito, J. Beck, et al.	2021	Movement Disorders vol. 36 (S1)	USA	conference abstract
61	Effects of Unilateral Stimulation in Parkinson's Disease: A Randomized Double-Blind Crossover Trial	10.1159/000520618	Z. Zeng, L. Wang, W. Shi, L. Xu, Z. Lin, X. Xu, et al.	2021	Stereotactic and Functional Neurosurgery vol. 99 (Suppl. 1) pp. 1-154	china	conference abstract
35	Effects of Pallidal and Subthalamic Deep Brain Stimulation on Functional Connectivity of Two Brain Hemispheres in Parkinson's Disease	10.1159/000526735	S. Mei, N. He, C. Zhang and X. Z. Kong	2022	Stereotactic and Functional Neurosurgery vol. 100 (Suppl. 1) pp. 3-370	china	conference abstract
38	HYBRID DBS SYSTEMS FOLLOWING IPG REPLACEMENT - FIRST EXPERIENCES		Z. K. Molle, P. McPhillips, A. Dreyer, P. Slotty and J. Vesper	2024	Stereotactic and Functional Neurosurgery 2024 Vol. 102 Issue	Germany	conference abstract
52	Is GPI DBS as effective to STN DBS for tremor control in Parkinson's disease (PD) ?		A. Prabhu, C. Reddy, K. Pillai, H. Chovatiya, M. Chacko, A. Avarachan, et al.	2024	MOVEMENT DISORDERS 2024 Vol. 39 Pages S531-S532	India	conference abstract
41	HYBRID DBS SYSTEMS FOLLOWING IPG REPLACEMENT – FIRST EXPERIENCES IN 23 PATIENTS	10.1016/j.neurom.2024.09.311	P. Slotty, Z. K. Molle, P. McPhillips, A. Dreyer and J. Vesper	2025	Neuromodulation: Technology at the Neural Interface vol. 28 (1) p. 205	Germany	conference abstract
64	Efficacy of Directional Leads in DBS for Movement Disorders	10.1159/000448961	A. Landi, D. Pirillo, M. Piacentino, A. Padoan, G. Guzzi, M. Pilleri, et al.	2016	Stereotactic and Functional Neurosurgery vol. 94 (1) pp. 1-132	italy	conference abstract
66	Evaluation of outcome following revision of STN deep brain stimulation to GPi for an individual with Parkinson's disease	10.1002/mds.25914	B. Forrow, C. Joint, M. Bogdanovic, B. Cheeran, J. Fitzgerald, A. L. Green, et al.	2014	Movement Disorders vol. 29 (S1) pp. 1-571	UK	conference abstract
67	First report of clinical outcomes resulting from use of directional deep brain stimulation in Parkinson's disease and essential tremor	10.1002/mds.27087	H. Braass, L. Venkatesan, C. U. Choe, U. Hidding, B. Schönwald, C. Wargel, et al.	2017	Movement Disorders vol. 32 (S2) pp. 1-627	Germany	conference abstract
69	How to avoid and manage surgical and hardware-related complications of deep brain stimulation	10.1111/j.1525-1403.2011.00346.x	X. Hu, X. Jiang, X. Zhou, L. Wang, Y. Cao, J. Liang, et al.	2011	Neuromodulation: Technology at the Neural Interface vol. 14 (2) pp. 194-198	China	conference abstract
70	How to Avoid Failure in the Surgical Treatment of Parkinson's Disease Series of 83 Cases	10.1159/000539984	L. Guenane, M. Djaafer, S. Khider and C. Sadedine	2024	Stereotactic and functional neurosurgery 102 Suppl 1 pp. 3-169	Algeria	conference abstract
81	ID: 221102 An Interim Report on Real-World Outcomes for Parkinson's Disease and Disabling Tremor Subjects in ADROIT	10.1016/j.neurom.2023.04.215	S. Groppa, A. Gharabaghi, R. Alvarez, S. Y. Chen, K. Ashkan, L. Himes, et al.	a2023	Neuromodulation: Technology at the Neural Interface vol. 26 (4) p. 124	possible germany	conference abstract
77	Outcomes of deep brain stimulation surgery in Parkinson's disease: Real life experience from a tertiary care center	10.1212/WNL.92.15_supplement.P1.8-038	R. Brennan, D. Whitney, A. Hellman, J. M. Bertoni, D. Torres-Russotto and D. Bhatti	2019	Neurology 2019 Vol. 92 Issue 15	USA	conference abstract
78	Programming Deep Brain Stimulation in the globus pallidus internus for treatment of idiopathic Parkinson's disease: Experience at the University of Kentucky	10.1002/mds.27087	J. Gurwell, J. Quintero, J. Lamm, J. Slevin, G. Gerhardt and C. Van Horne	2017	Movement Disorders vol. 32 (S2) pp. 1-627	USA	conference abstract
79	Programming strategies for tremor resistant to standard DBS settings: Constant current vs interleaving	10.1002/mds.26295	S. L. Heath, S. Miocinovic and N. B. Galifianakis	2015	Movement Disorders vol. 30 (S1) pp. 1-567	USA	conference abstract
72	An Interim Report on Real-World Outcomes for Parkinson's Disease and Disabling Tremor Subjects in ADROIT	10.1159/000526735	A. Gharabaghi, L. L. Manzanares, J. L. Munoz, S. Y. Chen, L. Verhagen, M. Frassica, et al.	2022	Stereotactic and Functional Neurosurgery vol. 100 (Suppl. 1) pp. 3-370	USA spain germany	conference abstract
55	Inhibition of voluntary activity by thalamic stimulation in humans: Relevance for the control of tremor	10.1002/mds.870120517	A. Strafella, P. Ashby, M. Munz, J. O. Dostrovsky, A. M. Lozano and A. E. Lang	1977	Movement Disorders 1997 Vol. 12 Issue 5 Pages 727-737	Canada	although there are 13PD and DBS in STN and GP main focus is ventrolateral thalamic stimulation and electrophysiology, the data are not sepereted and detailed for each group, it only generaly says most patients tremor got better
29	Effects of apomorphine on subthalamic nucleus and globus pallidus internus neurons in patients with Parkinson's disease	10.1152/jn.2001.86.1.249	R. Levy, J. O. Dostrovsky, A. E. Lang, E. Sime, W. D. Hutchison and A. M. Lozano	2001	J Neurophysiol 2001 Vol. 86 Issue 1 Pages 249-60	Canada	DBS is used only for recording there is no stimulation
80	Properties of oscillatory neuronal activity in the basal ganglia and thalamus in patients with Parkinson's disease	10.1186/s40035-018-0123-y	G. Du, P. Zhuang, M. Hallett, Y. Q. Zhang, J. Y. Li and Y. J. Li	2018	Transl Neurodegener 2018 Vol. 7 Pages 17	china	DBS is used only for recording there is no stimulation
75	Neuronal firing rate and oscillatory patterns in the basal ganglia nuclei differ from those of the ventrolateral thalamus in patients with Parkinson disease	10.1016/j.neulet.2018.06.021	G. Du, P. Zhuang, Y. Zhang, J. Li and Y. Li	2018	Neurosci Lett 2018 Vol. 683 Pages 1-6	china	DBS is used only for recording there is no stimulation
43	A novel fuzzy reinforcement learning approach for personalization deep brain stimulation with communication delay	10.1016/j.bspc.2025.107736	L. Su, K. A. Alattas, W. Ayadi, Z. Lynton, E. Ghaderpour, A. Mohammadzadeh, et al.	2025	Biomed. Signal Process. Control 2025 Vol. 106	china, UAE, saudi arabia, italy ,turkey, austraila	there are no PD patients it’s a in silico study
68	Globus pallidus internus deep brain stimulation evokes resonant neural activity in Parkinson's disease	10.1093/braincomms/fcad025	K. A. Johnson, J. N. Cagle, J. L. Lopes, J. K. Wong, M. S. Okun, A. Gunduz, et al.	2023	Brain Commun 2023 Vol. 5 Issue 2 Pages fcad025	USA	no tremor ourcome reported
32	One-pass deep brain stimulation of subthalamic nucleus and ventral intermediate nucleus for levodopa-resistant tremor-dominant Parkinson's disease	10.3389/fnagi.2023.1289183	B. Liu, J. Xu, Z. Feng, R. Hui, Y. Zhang, D. Liu, et al.	2023	Front Aging Neurosci 2023 Vol. 15 Pages 1289183	China	SYN and vim no GP
36	Kinematic optimization of deep brain stimulation across multiple motor symptoms in Parkinson's disease	10.1016/j.jneumeth.2011.03.019	T. Mera, J. L. Vitek, J. L. Alberts and J. P. Giuffrida	2011	JOURNAL OF NEUROSCIENCE METHODS 2011 Vol. 198 Issue 2 Pages 280-286	USA	only 2 cases of stn and just on programming DBS
33	Intra-operative MR-guided DBS implantation for treating PD and ET	10.1117/12.428065	H. Liu, R. E. Maxwell and C. L. Truwit	2001	Proceedings of SPIE, in the volume Visualization, Display, and Image-Guided Procedures (Vol. 4319, 2001)	USA	conference proceedings intraoperative technique paper only states that tremor improved but does not report STN GP seperatly
	Improved Side-Effect Stimulation Thresholds and Postoperative Transient Confusion With Asleep, Image-Guided Deep Brain Stimulation	10.1227/ons.0000000000001076	R. Kesarwani, U. V. Mahajan, A. S. Wang, C. Kilbane, A. G. Shaikh, J. P. Miller, et al.	2024	Oper Neurosurg 2024 Vol. 27 Issue 1 Pages 39-47	USA	out come was MER-guided DBS vs i3D-F–guided DBS insertion						Excluded in double check with FF
	Local Field Potentials Recorded From Deep Brain Stimulating Electrodes Implanted for the Treatment of Parkinson's Disease, Essential Tremor or Dystonia	10.1227/NEU.0b013e3182676b91	Abosch, Aviva MD, PhD*; Lanctin, David BS*,‡; Onaran, Ibrahim MS, MA*,§; Eberly, Lynn PhD¶; Spaniol, Maggie MS*; Ince, Nuri Firat PhD*,§	2012	Neurosurgery 71(4):p 804-814, October 2012	USA							Excluded in double check with FF
	Pallidotomy and deep brain stimulation of the pallidum and subthalamic nucleus in advanced Parkinson's disease		R. Kumar, A. M. Lozano, E. Montgomery and A. E. Lang	1998	MOVEMENT DISORDERS 1998 Vol. 13 Pages 73-82	Canada	total motor/ADL/dyskinesia—no tremor-specific results.						Excluded in double check with FF
																	Title	Year	DOI	Authors	origin	Population	Intervention	STN	GP	follow up	Comparison	Outcome	Study Design
42	Multi-target strategy for Parkinsonian patients: the role of deep brain stimulation in the centromedian-parafascicularis complex	10.1016/j.brainresbull.2008.08.007	A. Stefani, A. Peppe, M. Pierantozzi, S. Galati, V. Moschella, P. Stanzione, et al.	2009		Italy	comparision is between STN alone or with CM/PF									42	Multi-target strategy for Parkinsonian patients: the role of deep brain stimulation in the centromedian-parafascicularis complex	2009	10.1016/j.brainresbull.2008.08.007	A. Stefani, A. Peppe, M. Pierantozzi, S. Galati, V. Moschella, P. Stanzione, et al.	Italy	2PD	STN + CM/Pf (GP only reported for dyskinesia)	2	_		comparision is between STN alone or with CM/PF		cohort	exclude
45	Effects of implantation of a deep brain stimulation device on patient weight in Parkinson's disease and essential tremor	10.3171/2020.2.JNS192354	N. R. Monteferrante, B. G. Wilhelmi, M. Lambert and F. A. Ponce	2021		USA	tremor is not reported seperatly only the avarage UPDRS score improvement is reported									45	Effects of implantation of a deep brain stimulation device on patient weight in Parkinson's disease and essential tremor	2021	10.3171/2020.2.JNS192354	N. R. Monteferrante, B. G. Wilhelmi, M. Lambert and F. A. Ponce	USA	100PD+ET	STN +GP +vim	67	33			tremor is not reported seperatly only the avarage UPDRS score improvement is reported	ohort	exclude
51	Induction of parkinsonian resting tremor by stimulation of the caudal zona incerta nucleus: a clinical study	10.1136/jnnp.2006.112342	P. Plaha, S. Filipovic and S. S. Gill	2008		UK	they used DBS to induce tremor not treat it tremor was induced by stimulating cZI and VL thalamus (5–40 Hz), and sometimes with STN but only at high voltages (>5 V)									51	Induction of parkinsonian resting tremor by stimulation of the caudal zona incerta nucleus: a clinical study	2008	10.1136/jnnp.2006.112342	P. Plaha, S. Filipovic and S. S. Gill	UK	11 non-tremulous PD						they used DBS to induce tremor not treat it tremor was induced by stimulating cZI and VL thalamus (5–40 Hz), and sometimes with STN but only at high voltages (>5 V)		exclude
56	Long-term suppression of extrapyramidal motor symptoms with Deep Brain Stimulation (DBS)	10.1055/s-2004-822789	J. Vesper, F. Klostermann, C. Wille, T. Funk and M. Brock	2004		Germany	for tremor putcomes only VIM was used									56	Long-term suppression of extrapyramidal motor symptoms with Deep Brain Stimulation (DBS)	2004	10.1055/s-2004-822789	J. Vesper, F. Klostermann, C. Wille, T. Funk and M. Brock	Germany		STN +GP +vim	55 (52 bilateral)	15		for tremor putcomes only VIM was used	significant1y suppresses extrapyramida1 symptoms such as tremor (p < 0.001),		exclude
58	[The efficacy analysis of neurosurgical robot-assisted DBS in the treatment of elderly Parkinson's disease]	10.3760/cma.j.cn112137-20231006-00642	W. D. Wu, S. Gong, W. Lei, S. M. Wang, B. H. Huang, L. J. Yuan, et al.	2023		China	it does not report the remor results seperatly for gp and stn									58	[The efficacy analysis of neurosurgical robot-assisted DBS in the treatment of elderly Parkinson's disease]	2023	10.3760/cma.j.cn112137-20231006-00642	W. D. Wu, S. Gong, W. Lei, S. M. Wang, B. H. Huang, L. J. Yuan, et al.	China	25PD		16 bilateral	9 bilateral		Tremor: 0.75 (0.50, 0.83) at 6 months (median improvement rate [IQR]). Tremor: 0.75 (0.50, 0.87) at 12 months. Tremor: 0.50 (0.25, 0.70) at 24 months. Tremor: 0.50 (0.10, 0.63) at last follow-up.	it does not report the remor results seperatly for gp and stn		exclude
65	Electrical inhibition of basal ganglia nuclei in Parkinson's disease: Long-term results	10.1159/000029727	J. L. Barcia-Salorio, P. Roldan, F. Talamantes and A. Pascual-Leone	1999		Spain	the GPI and VOP are studied but not STN and tremor is mostly talked about as an outcome for vop there is no separate GP results									65	Electrical inhibition of basal ganglia nuclei in Parkinson's disease: Long-term results	1999	10.1159/000029727	J. L. Barcia-Salorio, P. Roldan, F. Talamantes and A. Pascual-Leone	Spain								the GPI and VOP are studied but not STN and tremor is mostly talked about as an outcome for vop there is no separate GP results	exclude
71	Insights gleaned by measuring patients' stated goals for DBS: More than tremor	10.1212/WNL.0000000000003485	C. S. Kubu, S. E. Cooper, A. Machado, T. Frazier, J. Vitek and P. J. Ford	2017		USA	all were STN, tremor was self reported , nureses report motor exam the tremor is not seperated									71	Insights gleaned by measuring patients' stated goals for DBS: More than tremor	2017	10.1212/WNL.0000000000003485	C. S. Kubu, S. E. Cooper, A. Machado, T. Frazier, J. Vitek and P. J. Ford	USA	47 PD	STN			3 to 6 months		all were STN, tremor was self reported , nureses report motor exam the tremor is not seperated		exclude
73	Long-term motor outcomes of deep brain stimulation of the globus pallidus interna in Parkinson's disease patients: Five-year follow-up	10.1016/j.jns.2022.120484	Y. S. Hwang, S. Jo, S. H. Lee, N. Kim, M. S. Kim, S. R. Jeon, et al.	2013		Korea	only GP	???								73	Long-term motor outcomes of deep brain stimulation of the globus pallidus interna in Parkinson's disease patients: Five-year follow-up	2013	10.1016/j.jns.2022.120484	Y. S. Hwang, S. Jo, S. H. Lee, N. Kim, M. S. Kim, S. R. Jeon, et al.	Korea	40PD	GP	non	40 then 34 then 25	25 years	NA	Among the scores that showed an improvement at this 1-year timepoint, sub-scores for tremor in UPDRS Part 3, and LID and motor fluctuation in UPDRS Part 4 indicated a sustained benefit of treatment up to 5 years after DBS surgery compared to baseline (p < 0.001).	retrospective cohort	exclude	???
74	Modulation of tremor amplitude during deep brain stimulation at different frequencies	10.1016/s0278-2626(03)00107-6	A. Beuter and M. S. Titcombe	2003		Canada	the results are mixed and STN or GP are not reported seperatly not even how many patients there are in each group									74	Modulation of tremor amplitude during deep brain stimulation at different frequencies	2003	10.1016/s0278-2626(03)00107-6	A. Beuter and M. S. Titcombe	Canada	16 PD	STN + GP +STN					the results are mixed and STN or GP are not reported seperatly not even how many patients there are in each group		exclude

### Sheet: exclusion_sheeet_part2_2
Title	doi	authors	year	journal	origin	reason for exclusion
10 Year Clinical Outcomes of Subthalamic Nucleus versus Pallidal Deep Brain Stimulation for Parkinson's Disease: VA/NINDS CSP #468F		Ostrem J; Luo P; Weaver F; Follett K; Galifianakis N; Lai E; et al.	2021	Neurology (AAN Annual Meeting Abstracts)	USA	Conference abstract
Action tremor control with deep brain stimulation in patients with Parkinson’s disease: Specific target associations	10.1002/mds.27087	Nozile-Firth K; Viswanathan V; Foote K; Okun M; Wagle Shukla A	2017	Movement Disorders 32(Suppl 2): S255–S256	USA (Gainesville, FL)	Conference abstract (MDS Congress supplement); no peer-reviewed full text with extractable tremor outcomes
ADROIT study: Current recruitmen t and DBS implant data	10.1002/mds.28794	Groppa S; Pilitsis J; Shinâ€‘Yuan SY; Vesper J; Verhagen L; Bezchlibnyk Y; et al.	2021	Movement Disorders 36(Suppl 1): S134 (MDS Virtual Congress)	International, multicenter	Conference abstract (supplement); no peer reviewed full text with specific tremor outcomes
Asymmetric Deep Brain Stimulation for Parkinson's Disease: A Multicenter, Prospective, Single Arm, Open Label Study	NCT04616521	Multicenter investigators	2020	ClinicalTrials.gov / registry listings (Veeva CT.gov mirror)	International, multicenter	Trial registry entry; combined unilateral STN + contralateral GPi (asymmetric); not STN or GPi alone; no peer reviewed tremor outcomes
Chronic Electrical Stimulation of the Globus Pallidus for Treating of Parkinson Disease	10.7887/jcns.15.741	Ogura M; Nishibayashi H; Kakishita K; Nakao N; Itakura T	2006	Journal of the Japanese Congress of Neurological Surgeons (Jpn J Neurosurg)	Japan	GPi-only single-arm; no STN data
Clinical profiles and outcomes of deep brain stimulation in G2019S LRRK2 Parkinson disease	10.3171/2021.7.JNS21190	Leaver K; Viser A; Kopell BH; Ortega RA; Miravite J; Okun MS; Elango S; Raymond D; Bressman SB; Saunders-Pullman R; San Luciano M	2022	Journal of Neurosurgery 137(1):184–191	USA (Mount Sinai, UCSF, UF)	Not tremor-specific: UPDRS-III total reported (ON state); postoperative OFF motor not collected; no target‑specific tremor subscores
The clinical utility of programming method for multi-contact electrodes of deep brain stimulation in Parkinson's disease	10.1002/mds.28268	Nagao T; Nemoto M; Sugo N	2020	Movement Disorders 35(Suppl 1): S625–S626 (MDS Virtual Congress)	Japan	Conference abstract ; programming methods; no peer‑reviewed full text with tremor subscores
Clinico-physiological correlates of Parkinson’s disease from multi-resolution basal ganglia recordings	10.1038/s41531-024-00773-4	Sumarac S; Youn J; Fearon C; Zivkovic L; Keerthi P; Flouty O; Popovic M; Hodaie M; Kalia S; Lozano A; Hutchison W; Fasano A; Milosevic L	2024	npj Parkinson’s Disease	Canada (Toronto Western/Krembil Brain Institute)	Intraoperative physiology study; correlates pre‑operative OFF UPDRS subscores with STN/GPi neural signals; no longitudinal postoperative tremor outcomes; no head‑to‑head clinical tremor comparison
Cognition and Mood in Parkinson's Disease in STN Versus GPi Deep Brain Stimulation	NCT00360009	Study investigators (registry entry)	2006	ClinicalTrials.gov / registry listing	USA (multicenter)	Trial registry entry; cognition/mood focus; no peer‑reviewed full text with tremor subscores for STN or GPi
Comparison of change in the UPDRS versus MDS-UPDRS in a population of Parkinson's disease patients treated with deep brain stimulation	10.1002/mds.26688	Wang SS; Galifianakis NB; San Luciano M; Larson PS; Starr PA; Ziman N; Ostrem JL; et al.	2016	Movement Disorders 31(Suppl): S518 (MDS Congress)	USA (San Francisco)	Conference abstract ; scale-comparison focus; no target-specific tremor subscores or head-to-head STN vs GPi outcomes
Comparison of DBS and levodopa on resting tremor using a fuzzy neural network system	10.1016/j.measurement.2013.02.014	Lee S-H; Lim J-S	2013	Measurement 46(6):1995–2002	South Korea	Methods/signal-processing study; short-term ON/OFF comparisons
Connectivity-based selection of optimal deep brain stimulation contacts: A feasibility study	10.1002/acn3.784	Krishna V; Sammartino F; Rabbani Q; Changizi B; Agrawal P; Deogaonkar M; Knopp M; Young N; Rezai A	2019	Annals of Clinical and Translational Neurology 6(7):1142–1150	USA (Ohio State University)	Programming/tractography feasibility (STN only); no target‑specific tremor subscores at ~6 or ~12 months; reports UPDRS‑III total only at 1‑year; not a head‑to‑head STN vs GPi clinical outcome study
CSP #468 Phase I – A Comparison of Best Medical Therapy and DBS of STN vs GPi for Parkinson’s Disease	NCT00056563	VA/NINDS Cooperative Studies Program investigators	2003	ClinicalTrials.gov / registry listing	USA (multicenter, VA/NINDS)	Trial registry entry; not a peer‑reviewed full text with target‑specific tremor subscores
CSP #468 Phase II – A Comparison of Best Medical Therapy and DBS of STN vs GPi for Parkinson’s Disease (Phase II)	NCT01076452	VA/NINDS Cooperative Studies Program investigators	2010	ClinicalTrials.gov / registry listing	USA (multicenter, VA/NINDS)	Trial registry entry; not a peer‑reviewed full text with target‑specific tremor subscores
Deep brain nucleus targeting in Parkinson's disease and essential tremor by image‑guided surgery using neuronavigation with tractography and volume of tissue activated assessment		Seddighi AS; Seddighi A; Nikouei A	2017	Hellenic Journal of Nuclear Medicine 20:14–19	Iran	Mixed cohort (PD STN/GPi and ET Vim), not a head‑to‑head STN vs GPi tremor study, no full text
Deep Brain Stimulation (DBS) Data Base Study	NCT01909531	Barrow Neurological Institute / St. Joseph's Hospital and Medical Center (registry)	2013	ClinicalTrials.gov / registry listing	USA (Phoenix, AZ)	Trial registry entry;
DBS rescue of gait freezing by patterned stimulation (cycling) in select Parkinson's disease patients	10.1002/mds.26295	Caputo DL; Schneider DP; DiPaola RJ; Danish SF; Hargreaves EL	2015	Movement Disorders 30(Suppl): S192–S193 (MDS Congress)	USA (New Brunswick, NJ)	Conference abstract ; gait freezing focus; no target‑specific tremor subscores or head‑to‑head STN vs GPi tremor outcomes
Deep brain stimulation (DBS) with multimodal targeting and macro‑electro‑stimulation	10.1159/000501568	Koh EJ; Choi HY	2019	Stereotactic and Functional Neurosurgery (Abstracts Supplement) 97:297	South Korea (Chonbuk National Univ.)	Conference abstract no STN/GPi tremor subscores
Deep brain stimulation in movement disorders: a Prague-center experience		Urgosík D; Jech R; Růžička E; Růžička F; Liščák R; Vladyka V	2011	Casopis Lekaru Ceskych 150(4-5):223–228 (Czech)	Czech Republic (Prague)	Narrative/center experience review; mixed indications (PD/ET/dystonia) and targets (STN/GPi/VIM); no target-specific tremor subscores or head-to-head STN vs GPi outcomes
Deep brain stimulation in patients suffering from movement disorders – Stereotactic procedure and intraoperative findings		Urgošík D; Jech R; Růžička E	2011	Česko‑Slovenská Neurologie a Neurochirurgie 74(2):175–186	Czech Republic	Center experience/intraoperative report; mixed indications (PD/ET/dystonia) and targets (VIM/STN/GPi) ; no longitudinal STN vs GPi tremor subscores
Deep brain stimulation in Olomouc – Techniques, electrode locations, and outcomes		Krahulik D; Nevrly M; Otruba P; Kanovsky P	2014	Česko‑Slovenská Neurologie a Neurochirurgie 77(1):54–58	Czech Republic (Olomouc)	Center experience/technical report; no target‑specific tremor subscores or head‑to‑head STN vs GPi tremor outcomes
Deep brain stimulation versus lesionotomy		Ysmail Dahlouk F; Guenane L; Merrouche BI; Abdennebi B	2015	Brain Stimulation 8(2):313–314 (conference abstract)		Conference abstract; mixed surgical modalities (DBS vs lesionotomy); no STN/GPi target‑specific tremor subscores
Different strategies in deep brain stimulation for Parkinson's disease	10.1111/ner.12104	Landi A; Trezza A; Pilleri M; Antonini A; Sganzerla E	2013	Neuromodulation 16(5): e57	Italy	Conference abstract / short report; mixed targets (STN, STN/ZI, GPi); no target‑specific tremor subscores
Different target strategies in deep brain stimulation for Parkinson's disease	10.1159/000342226	Landi A; Pirillo D; Trezza A; Antonini A; Sganzerla EP	2012	Stereotactic and Functional Neurosurgery (Abstracts Supplement) 90:135	Italy	Conference abstract ; no target‑specific tremor subscores
Different targets for different patients' profile: How to modulate DBS for Parkinson's disease	10.1159/000351783	Landi A; Trezza A; Antonini A; Vimercati A; Sganzerla EP	2013	Stereotactic and Functional Neurosurgery (Abstracts Supplement) 91:30	Italy	Conference abstract no target‑specific tremor subscores
Directional deep brain stimulation: What's for?		Zangaglia R; Minafra B; Bruschi F; Pozzi NG; Avantaggiato F; Pacchetti C	2019	Movement Disorders 34(Suppl): S884	Pavia, Italy	Conference abstract no target‑specific tremor outcomes over time
Early adapter: Study protocol for the multi-center post-market study of adaptive deep brain stimulation (aDBS) in Japan	10.1002/mds.28794	Oyama G; Nakajima A; Kamo H; Nuermaimaiti M; Bovet A; Eubanks J; et al.	2021	Movement Disorders 36(Suppl 1): S403	Japan (multicenter)	Study protocol; ; not reporting tremor data
Early experience with MRI-directed implantable guide tube technique for deep brain stimulation	10.1159/000351783	Lind CRP; Thani NB; Bala A; Pang E; Yap N; Stell R; et al.	2013	Stereotactic and Functional Neurosurgery 91:119 (abstract)	Australia	Conference abstract; surgical technique; no tremor subscores by target
Do patients get angrier following STN, GPi, and thalamic deep brain stimulation?	10.1016/j.neuroimage.2010.09.077	Burdick AP; Foote KD; Wu S; Bowers D; Zeilman P; Jacobson CE; Ward HE; Okun MS	2011	NeuroImage 54(S1): S227–S232	USA (University of Florida)	Mood outcome study (anger); no tremor outcomes; includes non-PD target (VIM)
Effect of global cognitive score on motor and quality of life outcomes after deep brain stimulation in patients with Parkinson's disease or essential tremor		Staikova E; Loring D; DeLong M; Triche S; Buetefisch C; Esper C; Wichmann T; et al.	2019	Movement Disorders 34(Suppl): S880 (conference abstract)	USA (Emory University)	Conference abstract ; mixed indications (PD + ET) and mixed targets (STN/GPi/VIM); cognition focus; no target‑specific tremor subscores over time
Effect of the combination pallidotomy–subthalamotomy performed in opposite cerebral hemispheres for the treatment of motor signs in Parkinson's disease	10.1016/j.nrl.2023.11.007; 10.1016/j.nrleng.2025.06.001	Miranda RCB; Cordero NEQ; Fuentes NP; Ibáñez IP; González RM; Amador CJT; et al.	2025	Neurología 40(6):518–532 (open access)	Cuba (CIREN)	Ablative surgery (pallidotomy + subthalamotomy), not DBS; does not report STN/GPi DBS tremor outcomes
Effect of deep brain stimulation on amplitude and frequency characteristics of rest tremor in Parkinson's disease		Beuter A; Titcombe MS; Richer F; Gross C; Guehl D	2001	Thalamus & Related Systems 1:203–211	Canada/France	Mixed targets (STN, GPi, Vim); accelerometry amplitude/frequency analysis with acute stim ON/OFF ; no standardized tremor subscores at ~6 or ~12 months ; not head‑to‑head STN vs GPi

### Sheet: inclusion_sheet_part2_2
title	year	doi	author	study design	population	intervention	comparison	outcome
Brain penetration effects of microelectrodes and DBS leads in STN or GPi	2009	10.1136/jnnp.2008.159558	Mann JM; Foote KD; Garvan CW; Fernandez HH; Jacobson CE IV; Rodriguez RL; Haq IU; Siddiqui MS; Malaty IA; Morishita T; Hass CJ; Okun MS	Prospective cohort (consecutive series)	Adults with idiopathic PD undergoing unilateral DBS (N=47)	Unilateral DBS targeting STN (n=31) or GPi (n=ˆ16) with microelectrode recording	Single arm; exploratory STN vs GPi intraoperative effects	Modified UPDRS motor subscores (tremor, rigidity, bradykinesia) at baseline, immediate post MER/lead, ~4 mo OFF med/ON DBS, ~6 mo OFF med/ON DBS and OFF med/ON DBS
Deep brain stimulation for the treatment of Parkinson’s disease: subthalamic nucleus versus globus pallidus internus	2001	10.1136/jnnp.70.4.464	Krause M; Fogel W; Heck A; Hacke W; Bonsanto M; Trenkwalder C; Tronnier V	Cohort	Adults with severe PD; GPi n=6 and STN n=12 ( each with 1 lost to follow‑up); Germany	Bilateral STN DBS; standardized programming; medication on/off and stim on/off assessments	Bilateral GPi DBS (parallel cohort) with identical assessments	UPDRS tremor items 20–21 (and UPDRS III) at baseline, 3, 6, 12 months; STN markedly suppresses tremor; GPi shows no significant tremor effect; ON/OFF states separated
The Differential Effects of DBS Target on Motor Subtypes in Parkinson’s Disease	2015	10.1002/ana.24374	Katz M; San Luciano M; Carlson K; Luo P; Marks WJ Jr; Larson PS; Starr PA; Follett KA; Weaver FM; Stern MB; Reda DJ; Ostrem JL	RCT	Adults with PD from CSP #468 with complete 24‑mo data (n=235: STN 108, GPi 127); motor subtypes TD/I/PIGD	Bilateral STN DBS	Bilateral GPi DBS (randomized in parent trial)	UPDRS‑III Tremor Score (Q20–21) OFF‑med baseline→24mo by target & subtype. TD: GPi 10.3→3.3 (Δ‑7.0), STN 12.4→3.6 (Δ‑8.8); I: GPi 9.5→2.4 (Δ‑7.1), STN 8.4→1.2 (Δ‑7.2); PIGD: GPi 3.3→2.0 (Δ‑1.3), STN 2.6→1.2 (Δ‑1.4). Primary outcome was UPDRS‑III total; gait benefit favored GPi in TD. Only baseline and 24‑month OFF‑med timepoints reported for tremor.
Differential Effects of Subthalamic Nucleus and Globus Pallidus Internus Deep Brain Stimulation on Motor Subtypes in Parkinson's Disease	2022	10.1016/j.wneu.2022.04.084	Fan S; Liu D; Shi L; Meng F; Fang H; Liu H; Zhang H; Yang A; Zhang J	Cohort	Adults with PD STN n=114, GPi n=65; single‑center (Beijing Tiantan)	Bilateral STN DBS	Bilateral GPi DBS	MDS‑UPDRS‑III total and subscore changes OFF‑med from baseline to last follow‑up (~15 months). TDT showed greater overall motor improvement than ART irrespective of target; ART improved more after STN‑DBS than GPi‑DBS, driven by rigidity/akinesia/posture‑gait subscores. Subscores (incl. tremor) analyzed; numeric tremor values not reported in abstract.
