## Supplementary material for "Subthalamic Nucleus(STN) versus Globus Pallidus Internus(GPi) targeted with Deep Brain Stimulation in Parkinson’s Disease: A Systematic Review and Meta-Analysis of tremor outcome": Sup_3

### Sheet: Sheet1
Title	First Author/year	study design	final status	yes	partial/unclear	no
Brain penetration effects of microelectrodes and DBS leads in STN or Gpi	J M Mann / 2009	Consecutive series of patients (observational cohort study)	low	10	0	1
STN vs. Pallidal Stimulation in Parkinson Disease: Improvement With Experience and Better Patient Selection	Alexander L. Green/2006	Prospective study	low	10	1	0
Deep brain stimulation for the treatment of Parkinson’s disease: subthalamic nucleus versus globus pallidus internus	M Krause / 2001	Prospective non-randomised trial	low	10	0	1
The Differential Effects of DBS Target on Motor Subtypes in Parkinson’s Disease	Maya Katz/2015	Additional analysis of a multicenter, randomized, controlled, blinded clinical trial (CSP #468)	low	11	2	0
Revisiting the L-Dopa Response as a Predictor of Motor Outcomes After Deep Brain Stimulation in Parkinson’s Disease	Zhengyu Lin/2021	Retrospective assessment	moderate	6	3	2
Interactions between deep brain stimulation and levodopa in Parkinson’s disease	J.G. Nutt/2001	Prospective study with blinded assessments of motor function during waking day and levodopa infusions; randomized assignment to GPi or STN in 10 subjects	low	10	1	0
STN Versus GPi Deep Brain Stimulation for Action and Rest Tremor in Parkinson’s Disease	Wong JK / 2020	Retrospective review of clinical outcomes	low	11	0	0
Pallidal vs Subthalamic Nucleus Deep Brain Stimulation in Parkinson Disease	Valerie C. Anderson / 2005	Randomized, blinded, parallel-group pilot study with extension	low	10	2	1
Differential Effects of Subthalamic Nucleus and Globus Pallidus Internus Deep Brain Stimulation on Motor Subtypes in Parkinson’s Disease	Shiying Fan/2022	Retrospective assessment	low	11	0	0
Effects of Unilateral Stimulation in Parkinson’s Disease: A Randomized Double-Blind Crossover Trial	Zhitong Zeng / 2022	Prospective, double-blind, randomized crossover study	low	9	1	1

### Sheet: Sheet2
Title	Author/ Publication date	Study design	Overall	Yes	No	Unclear/Not applicable
Brain penetration effects of microelectrodes and DBS leads in STN or Gpi	J M Mann/ 2009	Consecutive cohort; intraoperative pre-post within-subject + 4–6 mo follow-up	Low	7	1	3
STN vs. Pallidal Stimulation in Parkinson Disease: Improvement With Experience and Better Patient Selection	Green et al./ 2006	Prospective cohort	high	5	4	2
Differential effects of DBS target on motor subtypes in PD (CSP #468 sub-analysis; aggregate)	Katz et al./2015	Post-hoc subgroup analysis of randomized, blinded multicenter trial (STN vs GPi); 24-month endpoint	low	10	3	0
Revisiting the L-Dopa Response as a Predictor of Motor Outcomes After DBS in PD	Lin et al./2021	Single-center retrospective cohort; bilateral GPi (n=20) or STN (n=18)	Low	9	1	1
Deep brain stimulation for the treatment of Parkinson's disease: subthalamic nucleus versus globus pallidus internus	Krause et al./2001	Prospective, non-randomized; bilateral DBS STN vs GPi; CAPIT protocol	low	10	1	0
STN Versus GPi Deep Brain Stimulation for Action and Rest Tremor in Parkinson’s Disease	Wong et al./ 2020	Single-center retrospective (2004–2016); follow-up at ~6 and 12 months	low	10	0	1
Interactions between deep brain stimulation and levodopa in Parkinson’s disease	Nutt et al./2001	Crossover within-subject study 12–33 mo post-DBS; double-blind DBS ON vs OFF days	low	9	2	0
Effects of Unilateral Stimulation in Parkinson's Disease: A Randomized Double-Blind Crossover Trial	Zeng et al./2022	Prospective, double-blind, randomized crossover; intra-patient STN+ vs GPi+ 2–3 years post-op	low	11	1	1
PallidalvsSubthalamicNucleusDeepBrain StimulationinParkinsonDisease	Anderson et al./2005	Randomized, blinded, parallel-group pilot + single-center extension; bilateral STN vs GPi; 12-mo follow-up	low	10	1	2
Differential Effects of Subthalamic Nucleus and Globus Pallidus Internus Deep Brain Stimulation on Motor Subtypes in Parkinson’s Disease	Fan et al./ 2022	Retrospective single‑center cohort; bilateral STN (n=114) vs GPi (n=65); outcomes stratified by TDT/MT/ART; last follow‑up mean 14.9±8.4 mo	low	10	1	0
